# A curated census of pathogenic and likely pathogenic UTR variants and evaluation of deep learning models for variant effect prediction

**DOI:** 10.1101/2023.07.10.23292474

**Authors:** Emma Bohn, Tammy Lau, Omar Wagih, Tehmina Masud, Daniele Merico

**Author notes:** These authors contributed equally to this work and share first authorship (Emma Bohn, Tammy Lau). Correspondence: Dr. Tehmina Masud, Deep Genomics, Toronto, ON, Canada, Dr. Daniele Merico, Vevo Therapeutics, San Francisco, CA, USA (current affiliation).

## Abstract

Variants in 5’ and 3’ untranslated regions (UTR) contribute to rare disease. While predictive algorithms to assist in classifying pathogenicity can potentially be highly valuable, the utility of these tools is often unclear, as it depends on carefully selected training and validation conditions. To address this, we developed a high-confidence set of pathogenic (P) and likely pathogenic (LP) variants and assessed deep learning (DL) models for predicting their molecular effect. 3’ and 5’ UTR variants documented as P or LP (P/LP) were obtained from ClinVar and refined by reviewing the annotated variant effect and reassessing evidence of pathogenicity following published guidelines. Prediction scores from sequence-based DL models were compared between three groups: P/LP variants acting though the mechanism for which the model was designed (model-matched), those operating through other mechanisms (model-mismatched), and putative benign variants. PhyloP was used to compare conservation scores between P/LP and putative benign variants. 295 3’ and 188 5’ UTR variants were obtained from ClinVar, of which 26 3’ and 68 5’ UTR variants were classified as P/LP. Predictions by DL models achieved statistically-significant differences when comparing model-matched P/LP variants to both putative benign variants and model-mismatched P/LP variants, as well as when comparing all P/LP variants to putative benign variants. PhyloP conservation scores were significantly higher among P/LP compared to putative benign variants for both the 3’ and 5’ UTR. In conclusion, we present a high-confidence set of P/LP 3’ and 5’ UTR variants spanning a range of mechanisms and supported by detailed pathogenicity and molecular mechanism evidence curation. Predictions from DL models further substantiate these classifications. These datasets will support further development and validation of DL algorithms designed to predict the functional impact of variants that may be implicated in rare disease.
