## Supplementary material for "A curated census of pathogenic and likely pathogenic UTR variants and evaluation of deep learning models for variant effect prediction": Table S3

### Sheet: TableS3
Table S3: The 3' UTR benchmark of pathogenic and likely pathogenic variants (hg38) and putative benign variants from gnomAD v3.0
variant	gene_name	clinvar_name_tsv	proposed_mechanism	class	gnomad_af	saluki_score	phylop_100way
chr11:5225592:G:C	HBB	NM_000518.5(HBB):c.*6C>G		1	3.54e-06	-0.0197673	0.222
chr11:2159793:T:C	INS	NM_000207.3(INS):c.*59A>G	mRNA stability	1	3.96e-06	-0.0449211	0.867
chr1:156058394:C:A	LAMTOR2	NM_014017.4(LAMTOR2):c.*23C>A	Impact on polyadenylation signal	1	7.07e-06	0.025357	0.807
chr13:83878728:C:T	SLITRK1	NM_001281503.2(SLITRK1):c.*689G>A	Altered miRNA binding	1	3.19e-05	0.0136864	1.067
chr16:173692:A:G	HBA2	NM_000517.6(HBA2):c.*92A>G	Impact on polyadenylation signal	1	3.25e-05	-0.13161	1.086
chr11:5225488:A:G	HBB	NM_000518.5(HBB):c.*110T>C	Impact on polyadenylation signal	1	6.37e-05	-0.049195	1.34
chr1:25816825:T:C	SELENON	NM_020451.3(SELENON):c.*1107T>C	Impact on secondary structure	1		0.000468981	2.52
chr2:172504157:AAAG:A	ITGA6	NM_000210.4(ITGA6):c.*91AGA[1]		1		0.0177249	9.602
chr11:5225483:TTTTTA:T	HBB	NM_000518.5(HBB):c.*110_*114del	Impact on polyadenylation signal	1		-0.00600142	3.643
chr11:5225485:T:C	HBB	NM_000518.5(HBB):c.*113A>G	Impact on polyadenylation signal	1		-0.0106778	1.294
chr11:5225488:A:T	HBB	NM_000518.5(HBB):c.*110T>A	Impact on polyadenylation signal	1		-0.0361047	1.34
chr11:5225492:GGCAGAATCCAGAT:G	HBB	NM_000518.5(HBB):c.*93_*105del	Impact on polyadenylation signal	1		-0.118564	1.916
chr11:5225566:T:G	HBB	NM_000518.5(HBB):c.*32A>C	Altered miRNA binding	1		-0.0297008	-0.241
chr13:110150328:G:T	COL4A1	NM_001845.6(COL4A1):c.*35C>A	Altered miRNA binding	1		0.00573362	5.373
chr13:110150331:C:A	COL4A1	NM_001845.6(COL4A1):c.*32G>T	Altered miRNA binding	1		0.0054747	3.933
chr13:110150331:C:T	COL4A1	NM_001845.6(COL4A1):c.*32G>A	Altered miRNA binding	1		0.00435184	3.933
chr13:110150332:C:A	COL4A1	NM_001845.6(COL4A1):c.*31G>T	Altered miRNA binding	1		0.00694584	3.933
chr16:173694:A:G	HBA2	NM_000517.6(HBA2):c.*94A>G	Impact on polyadenylation signal	1		-0.0423579	1.563
chr22:23834262:C:T	SMARCB1	NM_003073.5(SMARCB1):c.*82C>T	mRNA stability	1		0.00824054	-0.109
chrX:22248184:A:G	PHEX	NM_000444.6(PHEX):c.*231A>G		1		-0.0089764	0.77
chrX:48824894:A:T	HDAC6	NM_006044.4(HDAC6):c.*282A>T	Altered miRNA binding	1		0.00141917	0.802
chrX:151405064:A:G	VMA21	NM_001017980.4(VMA21):c.*6A>G		1		0.0361792	0.439
chrX:151405070:CCTTTTTATAGCATTAAATTCATTTTTTAAAATGATAAATGCTGGAGGGGGCCATCTGATTTGAATAAAGTTGAAAGAACATGTTAAAGTCAG:C	VMA21	NM_001017980.4(VMA21):c.*13_*104del	mRNA stability	1		-0.569142	2.853
chrX:153929944:T:C	NAA10	NM_003491.4(NAA10):c.*43A>G	Impact on polyadenylation signal	1		-0.0916247	3.466
chrX:153929948:T:C	NAA10	NM_003491.4(NAA10):c.*39A>G	Impact on polyadenylation signal	1		-0.123382	1.916
chrX:154837541:C:A	F8	NM_000132.4(F8):c.*56G>T	Altered splicing	1		0.00740927	-0.154
chrX:22249453:A:T	PHEX			0	0.0129447	0.0047398	0
chr1:25818030:T:C	SELENON			0	0.0129656	0.000257208	-5.633
chrX:154837568:G:A	F8			0	0.0130394	-5.25393e-05	-0.025
chr1:25817218:G:A	SELENON			0	0.0134056	0.000389228	0.198
chrX:22250980:G:T	PHEX			0	0.0135035	0.00127409	1.411
chrX:22248826:G:A	PHEX			0	0.0136289	0.00180104	0.115
chrX:151405199:C:T	VMA21			0	0.0138067	-0.0122593	0.083
chr1:25817050:A:C	SELENON			0	0.0140312	-0.00122285	-1.16
chr1:25817070:A:C	SELENON			0	0.0144873	0.000244353	-0.78
chrX:22249461:T:A	PHEX			0	0.0148147	0.00603873	-1.548
chr22:23834385:T:C	SMARCB1			0	0.0152291	-0.00191827	-0.977
chrX:151408567:C:A	VMA21			0	0.0155083	-0.000463643	0.06
chrX:151406920:T:A	VMA21			0	0.0158031	-0.000852601	-0.165
chr2:172505877:T:C	ITGA6			0	0.0160689	-0.000913206	0.436
chrX:22249488:G:A	PHEX			0	0.0162607	0.0147807	0.064
chrX:22249459:T:A	PHEX			0	0.0170737	0.0110556	0.214
chr1:25816489:G:A	SELENON			0	0.0180973	-0.00125468	0.01
chr13:83877699:T:G	SLITRK1			0	0.0187354	0.000360723	1.448
chrX:22250266:A:G	PHEX			0	0.0201933	-0.00145719	0.781
chr1:25816498:C:T	SELENON			0	0.0204583	-0.00184277	-2.043
chr13:83877695:T:G	SLITRK1			0	0.021706	0.000253692	0.738
chr1:25817761:G:T	SELENON			0	0.0228326	0.000689506	-0.387
chr1:25815862:C:G	SELENON			0	0.0232829	-0.0132983	-0.362
chr13:83877691:A:G	SLITRK1			0	0.0246032	0.000730231	2.979
chr2:172505262:A:G	ITGA6			0	0.0247937	-0.00161328	-0.177
chr1:25816364:A:G	SELENON			0	0.0257872	-0.00381208	0.139
chr13:83878049:T:G	SLITRK1			0	0.0261005	0.00103982	-0.294
chr13:83878283:A:G	SLITRK1			0	0.0263584	-0.00010591	8.375
chr22:23834391:T:C	SMARCB1			0	0.0275658	0.00218227	-2.151
chrX:22249455:A:T	PHEX			0	0.028477	-0.00309176	0
chr13:83877855:A:T	SLITRK1			0	0.0294187	0.00322142	2.514
chr1:25817068:T:C	SELENON			0	0.0308756	0.000927564	-0.404
chr13:83877686:C:G	SLITRK1			0	0.0327869	0.00151235	0.369
chr13:83878043:T:G	SLITRK1			0	0.0328105	0.00175036	-0.484
chr2:172506442:T:C	ITGA6			0	0.0373759	0.00542543	1.359
chr1:25817062:A:C	SELENON			0	0.037461	0.000339319	-0.764
chr22:23834372:A:C	SMARCB1			0	0.0420701	0.00113481	0.186
chr2:172504663:C:T	ITGA6			0	0.04328	0.00105499	-1.073
chr1:25818054:A:T	SELENON			0	0.0455167	0.000195874	-0.381
chrX:22249497:C:T	PHEX			0	0.0459787	0.000143169	-2.136
chr22:23834381:T:C	SMARCB1			0	0.0476693	0.00133627	-0.98
chrX:22249635:T:A	PHEX			0	0.0479722	0.000345529	-0.029
chr13:83878257:C:T	SLITRK1			0	0.0571239	-0.000112486	2.626
chr13:83878616:T:G	SLITRK1			0	0.0641848	-0.00893461	1.698
chrX:22249283:T:C	PHEX			0	0.074656	0.00188906	-0.18
chrX:22250255:C:A	PHEX			0	0.0747143	0.000263169	-0.051
chrX:22250103:C:A	PHEX			0	0.075436	0.00049964	-0.392
chrX:22249457:T:A	PHEX			0	0.0765915	0.0037066	-1.678
chr22:23834377:A:C	SMARCB1			0	0.0843872	0.0012663	0.538
chr1:25817075:A:C	SELENON			0	0.140946	0.00107972	-0.955
chr13:110149776:G:T	COL4A1			0	0.141572	0.000366713	1.11
chrX:153929940:G:A	NAA10			0	0.14183	-0.00505584	0.48
chrX:151405927:G:A	VMA21			0	0.143489	-0.00109966	-0.225
chrX:151407126:C:A	VMA21			0	0.143973	-0.000905494	-1.46
chr1:25818183:G:A	SELENON			0	0.162804	0.00184592	-0.995
chr11:2159843:G:A	INS			0	0.165766	-0.0215227	-5.117
chr13:83877375:A:T	SLITRK1			0	0.282669	-0.000988537	-1.579
chrX:22248773:A:G	PHEX			0	0.42684	0.00870513	0.498
chrX:151406913:A:G	VMA21			0	0.470951	-0.00409633	-0.607
chrX:22249614:T:C	PHEX			0	0.482815	0.000874968	1.284
chr2:172504503:A:G	ITGA6			0	0.507444	-0.00523206	0.165
chrX:154835925:C:T	F8			0	0.556955	-0.000229839	1.327
chr11:2159830:T:G	INS			0	0.59821	0.0138567	1.046
chr1:25817330:T:C	SELENON			0	0.712061	0.00160813	0.308
chr1:25817440:T:C	SELENON			0	0.806926	0.00216184	-1.216
chrX:154836305:T:C	F8			0	0.993782	0.000368494	-1.164
chr16:173707:A:G	HBA2			0	0.99445	0.000628698	-1.116
