## Supplementary material for "A curated census of pathogenic and likely pathogenic UTR variants and evaluation of deep learning models for variant effect prediction": Table S4

### Sheet: TableS4
Table S4: The 5' UTR benchmark of pathogenic and likely pathogenic variants (hg38) and putative benign variants from gnomAD v3.0
variant	gene_name	clinvar_name_tsv	proposed_mechanism	class	gnomad_af	enformer_score	framepoolcombined_score	phylop_100way
chr1:112956192:C:T	SLC16A1	NM_003051.4(SLC16A1):c.-202G>A	Transcription: altered promoter activity	1		-0.151247	-0.987963	0.462
chr1:145927445:C:T	RBM8A	NM_005105.5(RBM8A):c.-19G>A		1	7.41e-06	-0.0638723	0.00160422	0.886
chr1:145927447:C:T	RBM8A	NM_005105.5(RBM8A):c.-21G>A	Transcription: altered promoter activity	1	0.0179	0.0271482	0.0101434	-0.503
chr1:42958758:C:T	SLC2A1	NM_006516.4(SLC2A1):c.-107G>A	Translation: introduction of novel upstream start codon	1		0.0195341	-0.991241	0.121
chr1:9943503:C:T	NMNAT1	NM_022787.4(NMNAT1):c.-69C>T		1		-0.0266848	-0.000437074	-0.392
chr10:125823205:A:G	UROS	NM_000375.3(UROS):c.-203T>C	Transcription: altered promoter activity	1		-0.0233583	7.42946e-05	-1.544
chr10:27100452:A:C	ANKRD26	NM_014915.3(ANKRD26):c.-126T>G		1		0.117622	-0.0118218	-0.087
chr10:27100452:A:G	ANKRD26	NM_014915.3(ANKRD26):c.-126T>C		1		0.101878	-0.00601143	-0.087
chr10:27100453:T:A	ANKRD26	NM_014915.3(ANKRD26):c.-127A>T	Transcription: altered promoter activity	1		0.0787473	-0.00580395	-0.173
chr10:27100453:T:C	ANKRD26	NM_014915.3(ANKRD26):c.-127A>G	Transcription: altered promoter activity	1		0.12064	-0.010839	-0.173
chr10:27100453:T:G	ANKRD26	NM_014915.3(ANKRD26):c.-127A>C	Transcription: altered promoter activity	1		0.091115	-0.0132609	-0.173
chr10:27100454:C:A	ANKRD26	NM_014915.3(ANKRD26):c.-128G>T		1		0.039175	-0.00239366	0.205
chr10:27100454:C:G	ANKRD26	NM_014915.3(ANKRD26):c.-128G>C		1		0.026176	-0.0104155	0.205
chr10:27100454:C:T	ANKRD26	NM_014915.3(ANKRD26):c.-128G>A	Transcription: altered promoter activity	1		-0.128745	0.00113601	0.205
chr10:27100460:C:T	ANKRD26	NM_014915.3(ANKRD26):c.-134G>A		1		0.373465	0.00341154	-0.969
chr11:299504:G:A	IFITM5	NM_001025295.3(IFITM5):c.-14C>T	Translation: introduction of novel upstream start codon	1		-0.0188898	-0.0710157	0.756
chr11:31806913:TAA:T	PAX6	NM_001368894.2(PAX6):c.-118_-117del	Translation: impact on existing regulatory uORF	1		-0.00921977	-0.329932	4.564
chr11:31806918:T:TC	PAX6	NM_001368894.2(PAX6):c.-122dup	Translation: impact on existing regulatory uORF	1		-0.0765738	-0.331591	3.854
chr11:5227039:G:C	HBB	NM_000518.5(HBB):c.-18C>G	Transcription: altered promoter activity	1		-0.0724592	0.00559885	1.39
chr11:5227050:C:T	HBB	NM_000518.5(HBB):c.-29G>A	Translation: introduction of novel upstream start codon	1	3.55e-06	0.00214744	-0.828528	0.536
chr11:5227071:T:G	HBB	NM_000518.5(HBB):c.-50A>C		1	9.26e-05	-0.0554838	-0.00721436	0.523
chr11:61967589:T:A	FTH1	NM_002032.3(FTH1):c.-164A>T	Translation: altered mRNA-protein interaction	1		-0.0125856	2.80329e-05	5.11
chr11:88337727:G:T	CTSC	NM_001814.6(CTSC):c.-55C>A	Transcription: altered promoter activity	1	1.12e-05	0.0498676	0.0251093	-2.163
chr12:12717383:CCCTT:C	CDKN1B	NM_004064.5(CDKN1B):c.-454_-451del	Translation: impact on existing regulatory uORF	1		-0.0625291	0.00308842	4.45
chr17:43125358:T:A	BRCA1	NM_007294.4(BRCA1):c.-107A>T	Transcription: altered promoter methylation	1		-0.0391827	-0.00116101	-0.467
chr19:48965340:G:A	FTL	NM_000146.4(FTL):c.-168G>A	Translation: altered mRNA-protein interaction	1		-0.00289917	0.00084711	9.531
chr19:48965340:G:C	FTL	NM_000146.4(FTL):c.-168G>C	Translation: altered mRNA-protein interaction	1		-0.003479	-0.00373169	9.531
chr19:48965340:G:T	FTL	NM_000146.4(FTL):c.-168G>T	Translation: altered mRNA-protein interaction	1		0.00519276	-0.00555937	9.531
chr19:48965341:C:T	FTL	NM_000146.4(FTL):c.-167C>T	Translation: altered mRNA-protein interaction	1		-0.0306959	0.00912418	7.548
chr19:48965344:C:A	FTL	NM_000146.4(FTL):c.-164C>A	Translation: altered mRNA-protein interaction	1		-0.0147753	0.0281098	7.548
chr19:48965344:C:T	FTL	NM_000146.4(FTL):c.-164C>T	Translation: altered mRNA-protein interaction	1		-0.00408936	0.00202934	7.548
chr19:48965347:C:G	FTL	NM_000146.4(FTL):c.-161C>G	Translation: altered mRNA-protein interaction	1		-0.067627	-0.00191337	5.777
chr19:48965347:C:T	FTL	NM_000146.4(FTL):c.-161C>T	Translation: altered mRNA-protein interaction	1		-0.0473719	0.00536738	5.777
chr19:48965348:A:G	FTL	NM_000146.4(FTL):c.-160A>G	Translation: altered mRNA-protein interaction	1		-0.000220299	0.00461893	7.017
chr19:48965351:G:A	FTL	NM_000146.4(FTL):c.-157G>A	Translation: altered mRNA-protein interaction	1		-0.0137606	-0.00912375	7.672
chr19:48965359:G:C	FTL	NM_000146.4(FTL):c.-149G>C	Translation: altered mRNA-protein interaction	1		-0.00449467	0.000866017	7.738
chr2:202376528:GC:AT	BMPR2	NM_001204.7(BMPR2):c.-947_-946delinsAT	Translation: introduction of novel upstream start codon	1		0.17147	-0.16838	0.73
chr2:25164783:G:T	POMC	NM_000939.4(POMC):c.-11C>A	Translation: introduction of novel upstream start codon	1	2.84e-05	-0.0110363	-0.901202	5.415
chr20:25407761:A:G	GINS1	NM_021067.5(GINS1):c.-60A>G	Transcription: splicing	1		0.0298252	-0.0187007	-1.169
chr20:25407773:C:G	GINS1	NM_021067.5(GINS1):c.-48C>G	Transcription: splicing	1	3.65e-06	-0.058455	0.0179848	0.059
chr20:6122775:T:C	FERMT1	NM_017671.5(FERMT1):c.-20A>G	Transcription: altered promoter activity	1		-0.774777	-0.00230495	1.667
chr22:20982334:T:A	LZTR1	NM_006767.4(LZTR1):c.-38T>A	Translation: introduction of novel upstream start codon	1	6.41e-06	0.0198903	-0.898931	-0.226
chr22:40346510:T:C	ADSL	NM_000026.4(ADSL):c.-49T>C	Transcription: altered promoter activity	1	4.59e-06	-0.191785	-0.022075	-0.062
chr3:10141769:AGCGCGCACGCAGCTCCGCCCC:A	VHL	NM_000551.3(VHL):c.-75_-55del	Transcription: altered promoter activity	1		-0.279455	0.00688743	3.827
chr3:184376290:C:A	THPO	NM_000460.4(THPO):c.-31G>T	Translation: impact on existing regulatory uORF	1		0.00337061	0.00877841	3.997
chr3:184376305:TC:T	THPO	NM_000460.4(THPO):c.-47del	Translation: impact on existing regulatory uORF	1		-0.0032289	0.25987	3.878
chr3:36993521:C:A	MLH1	NM_000249.4(MLH1):c.-27C>A	Transcription: altered promoter methylation	1		-0.0784845	0.0203664	-0.314
chr3:49171662:C:T	KLHDC8B	NM_173546.3(KLHDC8B):c.-158C>T		1	0.00535	-0.0431156	0.00344036	0.456
chr3:93973788:G:A	PROS1	NM_000313.4(PROS1):c.-39C>T	Translation: introduction of novel upstream start codon	1		0.0105076	-1.05018	-0.791
chr5:14871458:G:A	ANKH	NM_054027.6(ANKH):c.-11C>T	Translation: introduction of novel upstream start codon	1		0.0188718	0.116289	5.741
chr5:36876937:CC:A	NIPBL	NM_133433.4(NIPBL):c.-321_-320delinsA		1		-0.0198383	-0.1183	1.711
chr5:88823796:G:A	MEF2C	NM_002397.5(MEF2C):c.-8C>T	Translation: introduction of novel upstream start codon	1		-0.0312877	0.0152437	6.321
chr5:88823814:G:A	MEF2C	NM_002397.5(MEF2C):c.-26C>T	Translation: introduction of novel upstream start codon	1		-0.063689	-0.149594	2.196
chr5:88823854:T:A	MEF2C	NM_002397.5(MEF2C):c.-66A>T	Translation: introduction of novel upstream start codon	1		0.177263	-0.128009	2.54
chr8:22130605:T:C	HR	NM_005144.5(HR):c.-218A>G	Translation: impact on existing regulatory uORF	1		-0.0573952	0.489286	1.461
chr8:22130636:G:C	HR	NM_005144.5(HR):c.-249C>G	Translation: impact on existing regulatory uORF	1		-0.0204511	-0.00225577	4.487
chr8:22130702:G:A	HR	NM_005144.5(HR):c.-315C>T	Translation: impact on existing regulatory uORF	1		-0.0446529	-0.0971925	5.529
chr8:22130707:A:G	HR	NM_005144.5(HR):c.-320T>C	Translation: impact on existing regulatory uORF	1		-0.141187	-0.0853277	3.997
chr8:22130707:A:T	HR	NM_005144.5(HR):c.-320T>A	Translation: impact on existing regulatory uORF	1		-0.137057	-0.0835097	3.997
chr8:41797609:TCA:T	ANK1	NM_000037.4(ANK1):c.-73_-72del	Transcription: altered promoter activity	1		-0.00547004	0.0164213	-0.089
chr9:127854482:G:A	ENG	NM_001114753.3(ENG):c.-127C>T	Translation: introduction of novel upstream start codon	1		-0.0524425	-0.900078	2.696
chr9:37422747:GC:AT	GRHPR	NM_012203.2(GRHPR):c.-4_-3delinsAT	Translation: introduction of novel upstream start codon	1		-0.0596962	-1.0473	0.083
chrX:139530743:T:C	F9	NM_000133.4(F9):c.-22T>C		1		-0.079083	-0.0327356	4.045
chrX:139530748:A:G	F9	NM_000133.4(F9):c.-17A>G	Transcription: altered promoter activity	1		-0.00457981	0.00583542	3.598
chrX:630879:G:A	SHOX	NM_000451.4(SHOX):c.-19G>A	Transcription: splicing	1	7.34e-06	-0.0846505	0.00387232	0.52
chrX:70133891:TAT:AA	IGBP1	NM_001551.3(IGBP1):c.-57_-55delinsAA		1		0.0222507	-0.0527985	-0.429
chrX:71223249:C:T	GJB1	NM_000166.6(GJB1):c.-103C>T		1		-0.194029	0.0070425	4.398
chrX:71223335:G:A	GJB1	NM_000166.6(GJB1):c.-17G>A	Transcription: splicing	1		-0.49795	0.00809431	4.585
chr1:42958841:C:G	SLC2A1			0	0.0163897	-0.0136414	0.000298187	-0.23
chr1:42958848:T:G	SLC2A1			0	0.231605	0.0169215	-0.00385291	-1.717
chr10:125823033:C:A	UROS			0	0.0116475	0.0202107	0.00433432	-1.145
chr10:125823187:C:T	UROS			0	0.411473	0.00668621	0.00723896	-4.414
chr10:125823221:G:T	UROS			0	0.417496	0.00862408	0.00692885	-2.006
chr10:27100385:C:T	ANKRD26			0	0.074911	-0.0289073	-0.00432694	-0.943
chr10:27100466:G:C	ANKRD26			0	0.0576738	0.16559	-0.00649387	-1.583
chr11:299517:T:C	IFITM5			0	0.0132015	-0.0201379	-0.0305656	-0.022
chr11:88337690:A:G	CTSC			0	0.0904032	0.0157337	-0.0189258	-1.471
chr12:12717761:T:C	CDKN1B			0	0.699866	-0.0378046	0.00296537	-0.109
chr20:6122783:A:G	FERMT1			0	0.0286857	0.0436869	-0.00261625	-1.522
chr20:6122860:G:C	FERMT1			0	0.29761	0.00852251	-0.00038125	0.822
chr20:6122940:T:C	FERMT1			0	0.168938	0.0105152	-0.00246989	-1.33
chr3:184376395:A:G	THPO			0	0.541901	-0.00602821	-0.0127422	0.565
chr3:49171624:T:A	KLHDC8B			0	0.101166	-0.00477982	-0.000270898	1.212
chr3:49171625:C:A	KLHDC8B			0	0.101059	0.235404	-0.000244064	1.561
chr5:14871451:C:T	ANKH			0	0.0536745	0.0137434	0.00486543	3.716
chr5:36876830:G:C	NIPBL			0	0.300149	-0.0329185	0.000317789	1.137
chr5:36876834:T:C	NIPBL			0	0.325958	-0.0546532	0.00420863	0.976
chr5:36876843:T:C	NIPBL			0	0.353459	-0.0629826	-0.00181651	0.288
chr5:36876847:T:C	NIPBL			0	0.303505	-0.00722313	-0.0024251	0.792
chr5:36876850:G:C	NIPBL			0	0.0552004	0.00849533	-0.000617206	2.204
chr8:22130720:A:G	HR			0	0.0159715	0.00393891	-0.00356048	0.956
chr8:22131002:A:C	HR			0	0.651867	-0.0350032	0.0169681	-0.213
